# Genetic ancestry superpopulations show distinct prevalence and outcomes across pediatric central nervous system tumors from the PBTA and PNOC

**DOI:** 10.1101/2024.06.14.24308885

**Authors:** Ryan J. Corbett, Cricket C. Gullickson, Zhuangzhuang Geng, Miguel A. Brown, Bo Zhang, Chuwei Zhong, Nicholas Van Kuren, Antonia Chroni, Christopher Blackden, Ammar S. Naqvi, Alexa Plisiewicz, Sean McHugh, Emmett Drake, Kaitlin Lehmann, Tom B. Davidson, Michael Prados, Phillip B. Storm, Adam C. Resnick, Angela J. Waanders, Sebastian M. Waszak, Sabine Mueller, Jo Lynne Rokita, Cassie Kline

## Abstract

**Background:** Central nervous system (CNS) tumors lead to cancer-related mortality in children. Genetic ancestry-associated cancer prevalence and outcomes have been studied, but is limited.

**Methods:** We performed genetic ancestry prediction in 1,454 pediatric patients with paired normal and tumor whole genome sequencing from the Open Pediatric Cancer (OpenPedCan) project to evaluate the influence of reported race and ethnicity and ancestry-based genetic superpopulations on tumor histology, molecular subtype, survival, and treatment.

**Results:** Predicted superpopulations included African (AFR, N=153), Admixed American (AMR, N=223), East Asian (EAS, N=67), European (EUR, N=968), and South Asian (SAS, N=43). Reported race and ethnicity and ancestry-based genetic superpopulations were non-randomly associated. Patients with an atypical teratoid rhabdoid tumor or meningioma were enriched for AFR ancestry. Patients of AMR ancestry with *KIAA1549::BRAF* fusion-positive low-grade glioma (LGG) had tumors enriched for rare fusion breakpoints, lesser extent of surgical resection, and worse event-free survival (EFS). Non-EUR and AMR patients with germ cell tumors or SHH-activated medulloblastoma exhibited worse EFS relative to EUR patients, and patients of AFR ancestry with LGG or ependymoma had worse overall survival compared to EUR patients. We observed higher frequency of clinical trial enrollment among AMR patients across tumor histologies, but increased utilization of photon versus proton radiation relative to other superpopulations.

**Conclusions:** Genetic ancestry-associated differences exist across pediatric CNS tumor histological and molecular subtypes. Further investigation into genetic and socioeconomic factors contributing to these observed inequities is needed.

**Key Points:** Distinct associations of genetic ancestry-based superpopulations exist within pediatric CNS tumor histologic and molecular subtypes and correlate with survival outcomes and treatment.

**Importance of the Study:** This work provides critical insight on the impact of reported race and ethnicity and genetic-based ancestry superpopulations on nearly 1,500 pediatric patients with CNS tumors who had matched normal and tumor sequencing performed. We identify novel associations between ancestry superpopulations and tumor histology, molecular subtypes, and treatments received. Here, we begin to inform on the contributions of social constructs of race and ethnicity and tumor characteristics that are enriched among genetic-based ancestry superpopulations on clinical outcomes of pediatric patients with CNS tumors. Our findings indicate that potential social and genetic risk stratifications exist for pediatric CNS tumors and warrant further investigation to ensure equitable clinical outcomes for all patients.
