## Supplementary material for "Genetic ancestry superpopulations show distinct prevalence and outcomes across pediatric central nervous system tumors from the PBTA and PNOC": TableS1

### Sheet: TableS1A.PBTA
TableS1A. Number of Pediatric Brain Tumor Atlas (PBTA) patients by participating institution
Institution	N
The Children's Hospital of Philadelphia, Philadelphia, PA	804
Seattle Children's Hospital, Seattle, WA	172
Ann and Robert Lurie Children's Hospital of Chicago, Chicago, IL	117
Stanford Lucile Packard Children's Hospital, Stanford, CA	92
University of Pittsburgh, Pittsburgh, PA	83
UCSF Benioff Children's Hospital, San Francisco, CA	40
Children's National Medical Center, Washington, DC	35
Hospital of the University of Pennsylvania, Philadelphia, PA	15
Barrows Hospital, Pheonix, AZ	15
University of Michigan C.S. Mott Children's Hospital, Ann Arbor, MI	13
Dayton Children's Hospital, Dayton, OH	10
Orlando Health Arnold Palmer Hospital, Orlando, FL	9
Weill Cornell Medical College, New York, NY	4
Hackensack, NJ	3
Wake Forest Baptist Medical Center, Winston-Salem, NC	2
Medical University of South Carolina, Charleston, SC	1
Jacksonville, FL	1
University of Iowa, Iowa City, IA	1
Rochester, NY	1
Patterson, NJ	1
	1419

### Sheet: TableS1B.PNOC
Table S1B. List of institutions participating in PNOC trials
Intitution
University of California, San Francisco, San Francisco, CA
University of California, San Diego, San Diego, CA
Children's National Medical Center, Washington, DC
Ann and Robert Lurie Children's Hospital of Chicago, Chicago, IL
University of Utah, Salt Lake City, UT
