## Supplementary material for "Genetic ancestry superpopulations show distinct prevalence and outcomes across pediatric central nervous system tumors from the PBTA and PNOC": TableS4

### Sheet: TableS4A.EFS
Table S4A. Median event-free survival by histology and genetic ancestry superpopulation
group	N	Median Event-Free Survival, Years
		AFR	AMR	EAS	EUR	SAS	chi-squared, superpopulation	p, superpopulation	FDR, superpopulation	Hazard Ratio, non-EUR	p, non-EUR	FDR, non-EUR
Atypical Teratoid Rhabdoid Tumor	48	0.8 (1.4)	1.4 (1.8)	3.1 (--)	0.8 (1.7)	-- (--)	5.5	0.14	0.48	0.58	0.18	0.76
Craniopharyngioma	66	1.6 (3.2)	1.4 (1.7)	2.4 (--)	2.7 (2.2)	2.5 (1.6)	2.6	0.62	0.85	0.86	0.71	0.81
CRANIO, ADAM	56	2.4 (3.4)	1.9 (1.7)	2.4 (--)	2.2 (2.1)	2.5 (1.6)	2.6	0.62	0.85	0.86	0.71	0.81
DMG, H3 K28	70	0.6 (0.3)	0.6 (0.6)	0.7 (0.8)	0.7 (0.4)	0.7 (0.2)	0.8	0.94	0.96	0.87	0.58	0.77
Ependymoma	110	2.3 (2.3)	1.2 (1.7)	1.4 (5.1)	2.5 (2.7)	1 (--)	3.6	0.47	0.81	1.52	0.24	0.76
EPN, PF A	36	1.9 (0.8)	2.8 (--)	2 (0.3)	1.9 (2.2)	1 (--)	2.2	0.7	0.88	1.72	0.29	0.76
EPN, ST ZFTA	23	1 (2.2)	0.7 (0.4)	1 (7.8)	3.5 (3.5)	-- (--)	2.6	0.45	0.81	2.27	0.19	0.76
Other high-grade glioma	80	0.8 (1.2)	0.6 (2)	1.4 (2.2)	0.9 (3.5)	1.8 (1.5)	2.6	0.62	0.85	1.33	0.39	0.76
HGG, H3 WT	63	0.8 (1.3)	0.5 (2)	1.3 (2.5)	0.9 (3.7)	1.8 (1.5)	2.5	0.64	0.85	1.29	0.47	0.77
Germ cell tumor	21	0.3 (0.3)	0.8 (0.5)	0.4 (1.1)	2.1 (1.9)	-- (--)	12.4	0.01	0.16	12.13	0.01	0.24
Low-grade glioma	363	2.1 (2)	2.1 (2.6)	1.6 (2.6)	2.8 (2.5)	2.2 (3.4)	1.5	0.83	0.96	1.07	0.74	0.81
LGG, BRAF V600E	41	1.7 (1.8)	1.6 (1.1)	5 (5.9)	1.9 (2.4)	1.6 (--)	3.8	0.44	0.81	1.49	0.52	0.77
LGG, BRAF fusion	159	2 (2.1)	2.1 (1.8)	3.3 (1.8)	3 (2.4)	2.4 (1)	0.6	0.96	0.96	1.17	0.61	0.77
LGG, Other alteration	81	1.3 (1.5)	3.4 (4.5)	1.2 (--)	2.6 (3)	-- (--)	3	0.39	0.81	0.91	0.82	0.85
Medulloblastoma	170	4.4 (3.4)	2.3 (1.9)	3.3 (2.5)	2.9 (2.7)	8.2 (4.3)	1.4	0.84	0.96	0.79	0.45	0.81
MB, Group3	36	4.8 (--)	3.4 (2.2)	1.1 (1.4)	1.1 (1.5)	-- (--)	7.1	0.07	0.42	0.49	0.24	0.81
MB, Group4	71	3.7 (2.8)	3.1 (1.6)	4 (1.6)	3.9 (2.6)	4.7 (5)	0.7	0.95	0.96	1.26	0.64	0.81
MB, SHH	38	6.9 (5.3)	1 (1.3)	3.1 (1.5)	2.9 (2.2)	-- (--)	6.6	0.09	0.43	1.64	0.46	0.81
Meningioma	39	3.9 (2.1)	3.4 (1.7)	1.4 (3.2)	1.5 (4.6)	4.7 (0.8)	4.3	0.37	0.81	0.36	0.13	0.76
Mesenchymal tumor	42	0.4 (0.1)	1.5 (4.7)	3.4 (5)	3 (2.3)	2.3 (1.8)	5.5	0.24	0.64	3.53	0.1	0.76
Mixed neuronal-glial tumor	113	3.1 (2.5)	1.9 (2.3)	2.7 (3.4)	2.7 (2.7)	2 (1.6)	6.7	0.16	0.48	0.78	0.59	0.77
GNG/GNT, Other alteration	55	3.1 (3.4)	2.8 (1.7)	-- (--)	2.8 (3)	2.4 (1.8)	5.3	0.15	0.48	0.89	0.85	0.85
Neurofibroma plexiform	16	9.8 (3.7)	1.4 (3.7)	-- (--)	3.3 (2.9)	-- (--)	7.6	0.02	0.16	0.49	0.34	0.76
Schwannoma	23	1.4 (0.3)	1.5 (0.4)	3.6 (--)	1.8 (5.6)	1.5 (1.6)	11.4	0.02	0.16	2.51	0.32	0.76

### Sheet: TableS4B.OS
Table S4B. Median overall survival by histology and genetic ancestry superpopulation
Group	N	Median Overall Survival, Years
		AFR	AMR	EAS	EUR	SAS	chi-squared, superpopulation	p, superpopulation	FDR, superpopulation	Hazard Ratio, non-EUR	p, non-EUR	FDR, non-EUR
Atypical Teratoid Rhabdoid Tumor	48	1.6 (3.5)	2.8 (2)	3.1 (--)	2.1 (1.8)	-- (--)	4.3	0.24	0.41	0.43	0.1	0.29
DMG, H3 K28	99	1.3 (0.4)	0.9 (0.9)	1.1 (0.7)	1 (0.6)	1.8 (53.4)	6.1	0.2	0.4	0.76	0.19	0.36
Ependymoma	110	2.6 (3.2)	4 (3.6)	5.2 (4.2)	4.7 (3.3)	1 (--)	4.6	0.1	0.29	2.53	0.09	0.29
EPN, PF A	36	2.2 (1)	3.8 (--)	4.4 (1.9)	4.3 (3)	1 (--)	3.3	0.35	0.47	3.41	0.06	0.29
Other high-grade glioma	84	1.3 (1)	2 (2.1)	2.6 (3)	2 (4.8)	1.8 (1.4)	2.6	0.63	0.76	1.35	0.44	0.63
HGG, H3 WT	66	1.3 (1.1)	1.6 (2.1)	2.2 (3.5)	1.6 (5.3)	1.8 (1.4)	2.1	0.72	0.79	1.25	0.58	0.65
Low-grade glioma	365	2.9 (2.6)	3.9 (4.1)	1.8 (4.7)	4.2 (4.1)	7.1 (4.1)	11.4	0.02	0.12	3.18	0.12	0.29
Medulloblastoma	170	4.8 (3.2)	2.7 (1.9)	4.4 (2.9)	3.6 (3.3)	8.2 (3.9)	1.1	0.89	0.89	0.77	0.43	0.59
MB, Group3	36	4.8 (--)	3.4 (2.1)	4.4 (1.6)	1.6 (2.3)	-- (--)	6.5	0.09	0.3	0.43	0.17	0.38
MB, Group4	71	4.8 (2.7)	3.7 (1.9)	5 (1.8)	4.8 (3.5)	5 (4.6)	4.2	0.39	0.52	1.87	0.31	0.53
MB, SHH	38	6.9 (5.4)	1.7 (1.5)	3.1 (1.5)	3.5 (2.3)	-- (--)	4.6	0.2	0.4	1.05	0.94	0.94
Mesenchymal tumor	42	0.4 (0.8)	2.9 (4.5)	4.1 (8)	3.9 (2.7)	2.3 (1.7)	14	0.01	0.12	2.12	0.6	0.65
