## Supplementary material for "Genetic ancestry superpopulations show distinct prevalence and outcomes across pediatric central nervous system tumors from the PBTA and PNOC": Table1

### Sheet: freq-proton-radiation-by-ancest
cancer group	Upfront enrollment in clinical trial						Upfront Proton Radiation						Upfront Photon Radiation
	AFR	AMR	EAS	EUR	SAS	p	AFR	AMR	EAS	EUR	SAS	p	AFR	AMR	EAS	EUR	SAS	p
Atypical Teratoid Rhabdoid Tumor	3 (27%)	4 (40%)	0	3 (12%)	--	0.231	8 (73%)	6 (60%)	0	15 (58%)	--	0.429	1 (9%)	1 (10%)	1 (100%)	1 (4%)	--	0.137
Choroid plexus tumor	--	0	0	1 (4%)	--	1	--	0	0	1 (4%)	--	NA	0	1 (10%)	0	0	0	0.667
Craniopharyngioma	0	0	0	1 (2%)	0	1	4 (33%)	3 (30%)	1 (100%)	6 (15%)	2 (50%)	0.34	4 (50%)	6 (43%)	1 (25%)	17 (36%)	1 (50%)	0.705
DIPG or DMG	3 (33%)	20 (71%)	2 (33%)	22 (36%)	3 (60%)	0.019	0	2 (14%)	0	11 (23%)	0	0.367	1 (8%)	5 (31%)	0	5 (6%)	0	0.023
Ependymoma	0	6 (38%)	0	10 (13%)	0	0.04	9 (75%)	8 (50%)	3 (38%)	46 (58%)	0	0.34	0	1 (25%)	0	0	--	0.333
Germ cell tumor	0	0	1 (33%)	1 (8%)	--	0.653	1 (50%)	2 (50%)	1 (25%)	9 (69%)	--	0.571	0	0	0	1 (0%)	0	1
Low-grade glioma	2 (5%)	4 (9%)	0	19 (7%)	0	0.933	2 (5%)	2 (4%)	0	16 (6%)	0	0.653	0	7 (23%)	2 (15%)	15 (12%)	0	0.383
Medulloblastoma	3 (25%)	8 (27%)	2 (15%)	39 (32%)	1 (33%)	0.776	8 (67%)	17 (57%)	7 (54%)	65 (54%)	2 (67%)	0.896	0	0	1 (33%)	1 (5%)	1 (50%)	0.103
Meningioma	--	--	--	--	--	--	2 (20%)	0	0	4 (20%)	0	1	0	1 (14%)	0	0	0	0.346
Mesenchymal tumor	0	0	1 (33%)	2 (7%)	2 (67%)	0.048	1 (33%)	1 (14%)	0	13 (45%)	1 (33%)	0.082	0	0	0	2 (2%)	1 (17%)	0.661
Mixed neuronal-glial tumor	0	0	0	5 (5%)	0	1	0	0	0	3 (3%)	0	1	--	0	0	1 (2%)	0	--
Neurofibroma Plexiform	0	0	--	1 (9%)	0	1	--	--	--	--	--	--	--	--	--	--	--	--
Other CNS embryonal tumor	1 (50%)	2 (40%)	--	1 (14%)	1 (50%)	0.471	1 (50%)	3 (60%)	--	6 (86%)	0	0.406	0	1 (20%)	--	0	0	0.5
Other high-grade glioma	4 (67%)	1 (8%)	2 (33%)	7 (12%)	1 (50%)	0.006	2 (33%)	4 (31%)	1 (20%)	23 (39%)	1 (50%)	0.798	2 (33%)	3 (23%)	2 (40%)	11 (19%)	1 (50%)	0.681
Other tumor	0	4 (31%)	0	5 (16%)	--	0.42	2 (29%)	3 (23%)	1 (50%)	8 (25%)	--	1	2 (29%)	0	0	3 (9%)	--	0.317
Schwannoma	0	0	0	1 (7%)	0	1	0	1 (33%)	0	1 (7%)	0	1	0	0	0	1 (7%)	0	1
Total	16 (10%)	49 (22%)	8 (12%)	118 (12%)	8 (19%)	0.001	40 (65.6%)	52 (52.5%)	14 (41.2%)	227 (61.9%)	6 (46.2%)	0.051	10 (16.4%)	26 (26.3%)	7 (20.6%)	58 (15.8%)	4 (30.8%)	0.105
